# Connection between two historical tuberculosis outbreak sites in Japan, Honshu, due to a new ancestral L2 sublineage

**DOI:** 10.1101/2021.06.29.21259634

**Authors:** Christophe Guyeux, Gaetan Senelle, Guislaine Refrégier, Emmanuelle Cambau, Christophe Sola

## Abstract

By gathering an initial collection of 680 public Sequence Read Archives from the *Mycobacterium tuberculosis* complex (MTC) including 190 belonging to the lineage 2 *Beijing*, and using a new bioinformatical pipeline, *TB-Annotator*, that analyzes more than 50,000 characters, we characterized a phylogenetically significant L2 sublineage from isolates found in Tochigi province, that we designate as *Asia Ancestral 5*. These isolates harbor a number of specific criteria (42 specific SNPs) and their intra-cluster pairwise distance suggested historical and not epidemiological transmission. These isolates harbor a mutation in *rpoC*, and do not fulfill, either the *Modern Beijing* lineage criteria (L2.2.1.2.2) or the other currently known *Ancestral Beijing* lineages described so far. *Asia Ancestral 5* isolates do not possess *mutT2* 58 and *ogt* 12 characteristics of *Modern Beijing*, but possess ancient evolutionary characteristics. By looking into the literature, we found in a reference isolate ID381, found in Kobe and Osaka, and defined as “G3”, 36 out of 42 shared and specific SNPs in the same sublineage. Using this study, we also confirmed the intermediate position of the *Asia Ancestral 4* recently described in Thailand and suggest an improved classification of the L2 that now includes *Asia Ancestral 4 and 5*. Increasing the recruitment to around 3000 genomes (including 642 belonging to L2) confirmed our results and suggest new historical ancestral L2 phylogenetically relevant branches that remain to be investigated in detail. We discuss some anthropological and historical data from Japan history and its link to Korea and China. This study shows that the reconstruction of the early history of tuberculosis pandemia in Asia is likely to reveal complex patterns since its emergence.
