## Supplementary Table1 for "Connection between two historical tuberculosis outbreak sites in Japan, Honshu, due to a new ancestral L2 sublineage": Supplementary Table1.xlsx

### Sheet: L2 SRAs
Supplementary Table1: List of all 190 SRAs of the L2 lineage investigated in this study, with a majority of L2 from central Tochigi, and other L2 representing the diversity of L2 sublineages described so far, with the exception of Pacific RD150 with some important phylogenetical SNPs status and origin of data source
SRA	Bioproject	Biosample	Shitikov	Alias Name	G497491A	G3309880A	C1881090T	G2505085A	G4280708A	A1047873C	G346693T	T2825581G	C797736T	C4160371A	T8861165C	T1892017C	C4137829T	C4393590G	C3048912G	G1286766C	C1477596T	G3820366A	data producing country	submission	date
DRR034341	PRJDB3875	SAMD00029386	2,2.2,2.2.1,2.2.1.2.2	Modern Beijing unclassified	x			x	x			x	x	x		NA	x		x	x	x		Japan	Department of Infectious Diseases
DRR034343	PRJDB3875	SAMD00029388	2,2.2,2.2.1,2.2.1.1	Asia ancestral 2, Bmyc4, Beijing_g3	x			x	x			x	x	x	x	NA							Japan	Department of Infectious Diseases
DRR034348	PRJDB3875	SAMD00029393	2,2.2,2.2.1,2.2.1.2.1	uncategorized Ancestral Beijing, comes in Asia Ancestral 3 branch	x			x	x			x	x	x		NA	x						Japan	Department of Infectious Diseases
DRR034349	PRJDB3875	SAMD00029394	2,2.2,2.2.1,2.2.1.2.1	uncategorized Ancestral Beijing, not shown	x			x	x			x	x	x		NA	x						Japan	Department of Infectious Diseases
DRR034351	PRJDB3875	SAMD00029396	2,2.2,2.2.1,2.2.1.2.2	Modern Beijing unclassified	x			x	x			x	x	x		NA	x		x	x	x		Japan	Department of Infectious Diseases
DRR034353	PRJDB3875	SAMD00029398	2,2.2,2.2.1,2.2.1.1	Asia ancestral 2, Bmyc4, Beijing_g3	x			x	x			x	x	x	x	NA							Japan	Department of Infectious Diseases
DRR034357	PRJDB3875	SAMD00029402	2,2.2,2.2.1,2.2.1.1	Asia ancestral 2, Bmyc4, Beijing_g3	x			x	x			x	x	x	x	NA							Japan	Department of Infectious Diseases
DRR034358	PRJDB3875	SAMD00029403	2,2.2,2.2.1,2.2.1.2.1	uncategorized Ancestral Beijing, comes in Asia Ancestral 3 branch	x			x	x			x	x	x		NA	x						Japan	Department of Infectious Diseases
DRR034359	PRJDB3875	SAMD00029404	2,2.2,2.2.1,2.2.1.1	Asia ancestral 2, Bmyc4, Beijing_g3	x			x	x			x	x	x	x	NA							Japan	Department of Infectious Diseases
DRR034360	PRJDB3875	SAMD00029405	2,2.2,2.2.1,2.2.1.1	Asia ancestral 2, Bmyc4, Beijing_g3	x			x	x			x	x	x	x	NA							Japan	Department of Infectious Diseases
DRR034361	PRJDB3875	SAMD00029406	2,2.2,2.2.1,2.2.1.2.2,2.2.1.2.2.5	Modern Beijing unclassified	x			x	x			x	x	x		NA	x		x	x	x		Japan	Department of Infectious Diseases
DRR034363	PRJDB3875	SAMD00029408	2,2.2,2.2.1	new Asia ancestral 5-Japan	x			x	x			x	x	x		NA						x	Japan	Department of Infectious Diseases	28-Apr-2017
DRR034366	PRJDB3875	SAMD00029411	2,2.2,2.2.1	new Asia ancestral 5-Japan	x			x	x			x	x	x		NA						x	Japan	Department of Infectious Diseases	28-Apr-2017
DRR034369	PRJDB3875	SAMD00029414	2,2.2,2.2.1,2.2.1.2.2,2.2.1.2.2.5	Modern Beijing unclassified	x			x	x			x	x	x		NA	x		x	x	x		Japan	Department of Infectious Diseases
DRR034371	PRJDB3875	SAMD00029416	2,2.2,2.2.1,2.2.1.2.2,2.2.1.2.2.4	Asian African 2, Beijing_g9/10	x			x	x			x	x	x		NA	x		x	x	x		Japan	Department of Infectious Diseases
DRR034372	PRJDB3875	SAMD00029417	2,2.2,2.2.1,2.2.1.1	Asia ancestral 2, Bmyc4, Beijing_g3	x			x	x			x	x	x	x	NA							Japan	Department of Infectious Diseases
DRR034373	PRJDB3875	SAMD00029418	2,2.2,2.2.1,2.2.1.2.1	uncategorized Ancestral Beijing, comes in Modern	x			x	x			x	x	x		NA	x						Japan	Department of Infectious Diseases
DRR034376	PRJDB3875	SAMD00029421	2.2,2.2.1,2.2.1.2,2.2.1.2.2,2.2.1.2.2.2	Asian African 3, Beijing_g6	x			x	x			x	x	x		NA	x	x	x	x	x		Japan	Department of Infectious Diseases
DRR034378	PRJDB3875	SAMD00029423	2,2.2,2.2.1,2.2.1.2.2,2.2.1.2.2.4	Asian African 2, Beijing_g9/10	x			x	x			x	x	x		NA	x		x	x	x		Japan	Department of Infectious Diseases
DRR034381	PRJDB3875	SAMD00029426	2,2.2,2.2.1	new Asia ancestral 5-Japan	x			x	x			x	x	x		NA						x	Japan	Department of Infectious Diseases	28-Apr-2017
DRR034382	PRJDB3875	SAMD00029427	2,2.2,2.2.1,2.2.1.1	Asia ancestral 2, Bmyc4, Beijing_g3	x			x	x			x	x	x	x	NA							Japan	Department of Infectious Diseases
DRR034391	PRJDB3875	SAMD00029436	2,2.2,2.2.1,2.2.1.2.2,2.2.1.2.2.1	Asian African 1, Beijing_g5	x			x	x			x	x	x		NA	x		x	x	x		Japan	Department of Infectious Diseases
DRR034393	PRJDB3875	SAMD00029438	2,2.2,2.2.1,2.2.1.1	Asia ancestral 2, Bmyc4, Beijing_g3	x			x	x			x	x	x	x	NA							Japan	Department of Infectious Diseases
DRR034394	PRJDB3875	SAMD00029439	2,2.2,2.2.1,2.2.1.2.2	Modern Beijing unclassified	x			x	x			x	x	x		NA	x		x	x	x		Japan	Department of Infectious Diseases
DRR034395	PRJDB3875	SAMD00029440	2,2.2,2.2.1	new Asia ancestral 5-Japan	x			x	x			x	x	x		NA						x	Japan	Department of Infectious Diseases	28-Apr-2017
DRR034397	PRJDB3875	SAMD00029442	2,2.2,2.2.1	uncategorized Ancestral Beijing, comes in Modern	x			x	x			x	x	x		NA							Japan	Department of Infectious Diseases
DRR034398	PRJDB3875	SAMD00029443	2,2.2,2.2.1,2.2.1.2.2,2.2.1.2.2.5	Modern Beijing unclassified	x			x	x			x	x	x		NA	x		x	x	x		Japan	Department of Infectious Diseases
DRR034399	PRJDB3875	SAMD00029444	2,2.2,2.2.1	uncategorized Ancestral Beijing, new branch	x			x	x			x	x	x		NA	x		x				Japan	Department of Infectious Diseases
DRR034400	PRJDB3875	SAMD00029445	2,2.2,2.2.1	uncategorized Ancestral Beijing, comes in Modern	x			x	x			x	x	x		NA	x		x				Japan	Department of Infectious Diseases
DRR034401	PRJDB3875	SAMD00029446	2,2.2,2.2.1,2.2.1.2,2.2.1.2.1	Asia ancestral 3, Bmyc25, Beijing_g4	x			x	x			x	x	x		NA	x	x					Japan	Department of Infectious Diseases
DRR034404	PRJDB3875	SAMD00029449	2,2.2,2.2.1,2.2.1.2.2	Modern Beijing unclassified	x			x	x			x	x	x		NA	x		x	x	x		Japan	Department of Infectious Diseases
DRR034416	PRJDB3875	SAMD00029461	2,2.2,2.2.1	new Asia ancestral 5-Japan	x			x	x			x	x	x		NA						x	Japan	Department of Infectious Diseases	28-Apr-2017
DRR034417	PRJDB3875	SAMD00029462	2,2.2,2.2.1,2.2.1.2,2.2.1.2.1	Asia ancestral 3, Bmyc25, Beijing_g4	x			x	x			x	x	x		NA	x	x					Japan	Department of Infectious Diseases
DRR034419	PRJDB3875	SAMD00029464	2,2.2,2.2.1,2.2.1.2,2.2.1.2.2,2.2.1.2.2.4	Asian African 2, Beijing_g9/10	x			x	x			x	x	x		NA	x	x	x	x	x		Japan	Department of Infectious Diseases
DRR034420	PRJDB3875	SAMD00029465	2,2.2,2.2.1,2.2.1.2,2.2.1.2.2,2.2.1.2.2.5	Modern Beijing unclassified	x			x	x			x	x	x		NA	x	x	x	x	x		Japan	Department of Infectious Diseases
DRR034422	PRJDB3875	SAMD00029467	2,2.2,2.2.1	new Asia ancestral 5-Japan	x			x	x			x	x	x		NA						x	Japan	Department of Infectious Diseases	28-Apr-2017
DRR034423	PRJDB3875	SAMD00029468	2,2.2,2.2.1,2.2.1.2.2	Modern Beijing unclassified	x			x	x			x	x	x		NA	x		x	x	x		Japan	Department of Infectious Diseases
DRR034424	PRJDB3875	SAMD00029469	2,2.2,2.2.1,2.2.1.2,2.2.1.2.2,2.2.1.2.2.4	Asian African 2, Beijing_g9/10	x			x	x			x	x	x		NA	x	x	x	x	x		Japan	Department of Infectious Diseases
DRR034425	PRJDB3875	SAMD00029470	2,2.2,2.2.1,2.2.1.1	Asia ancestral 2, Bmyc4, Beijing_g3	x			x	x			x	x	x	x	NA							Japan	Department of Infectious Diseases
DRR034428	PRJDB3875	SAMD00029473	2,2.2,2.2.1	uncategorized Ancestral Beijing, close Asia Ancestral 4	x			x	x			x	x	x		NA	x		x				Japan	Department of Infectious Diseases
DRR034430	PRJDB3875	SAMD00029475	2,2.2,2.2.1,2.2.1.2,2.2.1.2.1	Asia ancestral 3, Bmyc25, Beijing_g4	x			x	x			x	x	x		NA	x	x					Japan	Department of Infectious Diseases
DRR034431	PRJDB3875	SAMD00029476	2,2.2,2.2.1,2.2.1.2.2	Modern Beijing unclassified	x			x	x			x	x	x		NA	x		x	x	x		Japan	Department of Infectious Diseases
DRR034432	PRJDB3875	SAMD00029477	2,2.2,2.2.1,2.2.1.2,2.2.1.2.1	Asia ancestral 3, Bmyc25, Beijing_g4	x			x	x			x	x	x		NA	x	x					Japan	Department of Infectious Diseases
DRR034433	PRJDB3875	SAMD00029478	2,2.2,2.2.1,2.2.1.1	Asia ancestral 2, Bmyc4, Beijing_g3	x			x	x			x	x	x	x	NA							Japan	Department of Infectious Diseases
DRR034434	PRJDB3875	SAMD00029479	2,2.2,2.2.1,2.2.1.2,2.2.1.2.1	Asia ancestral 3, Bmyc25, Beijing_g4	x			x	x			x	x	x		NA	x	x					Japan	Department of Infectious Diseases
DRR034438	PRJDB3875	SAMD00029483	2,2.2,2.2.1,2.2.1.2,2.2.1.2.2,2.2.1.2.2.4	Asian African 2, Beijing_g9/10	x			x	x			x	x	x		NA	x	x	x	x	x		Japan	Department of Infectious Diseases
DRR034439	PRJDB3875	SAMD00029484	2,2.2,2.2.1,2.2.1.2,2.2.1.2.1	Asia ancestral 3, Bmyc25, Beijing_g4	x			x	x			x	x	x		NA	x	x					Japan	Department of Infectious Diseases
DRR034442	PRJDB3875	SAMD00029487	2,2.2,2.2.1,2.2.1.2.1	uncategorized Ancestral Beijing, comes in Asia Ancestral 3 branch	x			x	x			x	x	x		NA	x						Japan	Department of Infectious Diseases
DRR034448	PRJDB3875	SAMD00029493	2,2.2,2.2.1,2.2.1.2,2.2.1.2.2,2.2.1.2.2.4	Asian African 2, Beijing_g9/10	x			x	x			x	x	x		NA	x	x	x	x	x		Japan	Department of Infectious Diseases
DRR034450	PRJDB3875	SAMD00029495	2,2.2,2.2.1	new Asia ancestral 5-Japan	x			x	x			x	x	x		NA						x	Japan	Department of Infectious Diseases	28-Apr-2017
DRR034451	PRJDB3875	SAMD00029496	2,2.2,2.2.1,2.2.1.1	Asia ancestral 2, Bmyc4, Beijing_g3	x			x	x			x	x	x	x	NA							Japan	Department of Infectious Diseases
DRR034453	PRJDB3875	SAMD00029498	2,2.2,2.2.1,2.2.1.2,2.2.1.2.2,2.2.1.2.2.4	Asian African 2, Beijing_g9/10	x			x	x			x	x	x		NA	x	x	x	x	x		Japan	Department of Infectious Diseases
DRR034454	PRJDB3875	SAMD00029499	2,2.2,2.2.1,2.2.1.2.1	uncategorized Ancestral Beijing, comes in Asia Ancestral 3 branch	x			x	x			x	x	x		NA	x						Japan	Department of Infectious Diseases
DRR034455	PRJDB3875	SAMD00029500	2,2.2,2.2.1	new Asia ancestral 5-Japan	x			x	x			x	x	x		NA						x	Japan	Department of Infectious Diseases	28-Apr-2017
DRR034458	PRJDB3875	SAMD00029503	2,2.2,2.2.2	Asia ancestral 1, Bmyc2/3, Beijing_g2	x			x	x	x	x					NA							Japan	Department of Infectious Diseases
DRR034459	PRJDB3875	SAMD00029504	2,2.2,2.2.1,2.2.1.2.2,2.2.1.2.2.5	Modern Beijing unclassified	x			x	x			x	x	x		NA	x		x	x	x		Japan	Department of Infectious Diseases
DRR034461	PRJDB3875	SAMD00029506	2,2.2,2.2.1,2.2.1.2.1	uncategorized Ancestral Beijing, comes in Asia Ancestral 3 branch	x			x	x			x	x	x		NA	x						Japan	Department of Infectious Diseases
DRR034462	PRJDB3875	SAMD00029507	2,2.2,2.2.1,2.2.1.2,2.2.1.2.2,2.2.1.2.2.2	Asian African 3, Beijing_g6	x			x	x			x	x	x		NA	x	x	x	x	x		Japan	Department of Infectious Diseases
DRR034463	PRJDB3875	SAMD00029508	2,2.2,2.2.1,2.2.1.1	Asia ancestral 2, Bmyc4, Beijing_g3	x			x	x			x	x	x	x	NA							Japan	Department of Infectious Diseases
DRR034464	PRJDB3875	SAMD00029509	2,2.2,2.2.1,2.2.1.2.1	uncategorized Ancestral Beijing, comes in Asia Ancestral 3 branch	x			x	x			x	x	x		NA	x						Japan	Department of Infectious Diseases
DRR034465	PRJDB3875	SAMD00029510	2,2.2,2.2.1	new Asia ancestral 5-Japan	x			x	x			x	x	x		NA						x	Japan	Department of Infectious Diseases	28-Apr-2017
DRR034466	PRJDB3875	SAMD00029511	2,2.2,2.2.1,2.2.1.2.2	Modern Beijing unclassified	x			x	x			x	x	x		NA	x		x	x	x		Japan	Department of Infectious Diseases
DRR034467	PRJDB3875	SAMD00029512	2,2.2,2.2.1,2.2.1.1	Asia ancestral 2, Bmyc4, Beijing_g3	x			x	x			x	x	x	x	NA							Japan	Department of Infectious Diseases
DRR034468	PRJDB3875	SAMD00029513	2,2.2,2.2.1,2.2.1.2.2,2.2.1.2.2.4	Asian African 2, Beijing_g9/10	x			x	x			x	x	x		NA	x		x	x	x		Japan	Department of Infectious Diseases
DRR034469	PRJDB3875	SAMD00029514	2,2.2,2.2.1,2.2.1.2.1	uncategorized Ancestral Beijing, comes in Asia Ancestral 3 branch	x			x	x			x	x	x		NA	x						Japan	Department of Infectious Diseases
DRR034470	PRJDB3875	SAMD00029515	2,2.2,2.2.1	new Asia ancestral 5-Japan	x			x	x			x	x	x		NA						x	Japan	Department of Infectious Diseases	28-Apr-2017
DRR034471	PRJDB3875	SAMD00029516	2,2.2,2.2.1	new Asia ancestral 5-Japan	x			x	x			x	x	x		NA						x	Japan	Department of Infectious Diseases	28-Apr-2017
DRR034473	PRJDB3875	SAMD00029518	2,2.2,2.2.1,2.2.1.2.1	uncategorized Ancestral Beijing, comes in Asia Ancestral 3 branch	x			x	x			x	x	x		NA	x						Japan	Department of Infectious Diseases
DRR034476	PRJDB3875	SAMD00029521	2,2.2,2.2.1	new Asia ancestral 5-Japan	x			x	x			x	x	x		NA						x	Japan	Department of Infectious Diseases	28-Apr-2017
DRR034478	PRJDB3875	SAMD00029523	2,2.2,2.2.1	new Asia ancestral 5-Japan	x			x	x			x	x	x		NA						x	Japan	Department of Infectious Diseases	28-Apr-2017
DRR034482	PRJDB3875	SAMD00029527	2,2.2,2.2.1	new Asia ancestral 5-Japan	x			x	x			x	x	x		NA						x	Japan	Department of Infectious Diseases	28-Apr-2017
DRR034485	PRJDB3875	SAMD00029530	2,2.2,2.2.1,2.2.1.2,2.2.1.2.1	Asia ancestral 3, Bmyc25, Beijing_g4	x			x	x			x	x	x		NA	x	x					Japan	Department of Infectious Diseases
DRR034487	PRJDB3875	SAMD00029532	2,2.2,2.2.1,2.2.1.1	Asia ancestral 2, Bmyc4, Beijing_g3	x			x	x			x	x	x	x	NA							Japan	Department of Infectious Diseases
DRR034489	PRJDB3875	SAMD00029534	2,2.2,2.2.1	new Asia ancestral 5-Japan	x			x	x			x	x	x		NA						x	Japan	Department of Infectious Diseases	28-Apr-2017
DRR034490	PRJDB3875	SAMD00029535	2,2.2,2.2.1,2.2.1.2,2.2.1.2.1	Asia ancestral 3, Bmyc25, Beijing_g4	x			x	x			x	x	x		NA	x	x					Japan	Department of Infectious Diseases
DRR034491	PRJDB3875	SAMD00029536	2,2.2,2.2.1,2.2.1.1	Asia ancestral 2, Bmyc4, Beijing_g3	x			x	x			x	x	x	x	NA							Japan	Department of Infectious Diseases
DRR034492	PRJDB3875	SAMD00029537	2,2.2,2.2.1,2.2.1.2.1	uncategorized Ancestral Beijing, comes in Asia Ancestral 3 branch	x			x	x			x	x	x		NA	x						Japan	Department of Infectious Diseases
DRR034493	PRJDB3875	SAMD00029538	2,2.2,2.2.1	new Asia ancestral 5-Japan	x			x	x			x	x	x		NA						x	Japan	Department of Infectious Diseases	28-Apr-2017
DRR034495	PRJDB3875	SAMD00029540	2,2.2,2.2.1,2.2.1.1	Asia ancestral 2, Bmyc4, Beijing_g3	x			x	x			x	x	x	x	NA							Japan	Department of Infectious Diseases
DRR034496	PRJDB3875	SAMD00029541	2,2.2,2.2.1,2.2.1.2.1	uncategorized Ancestral Beijing, comes in Asia Ancestral 3 branch	x			x	x			x	x	x		NA	x						Japan	Department of Infectious Diseases
DRR034497	PRJDB3875	SAMD00029542	2,2.2,2.2.2	Asia ancestral 1, Bmyc2/3, Beijing_g2	x			x	x	x	x					NA							Japan	Department of Infectious Diseases
DRR034498	PRJDB3875	SAMD00029543	2,2.2,2.2.1,2.2.1.2.1	uncategorized Ancestral Beijing, comes in Asia Ancestral 3 branch	x			x	x			x	x	x		NA	x						Japan	Department of Infectious Diseases
DRR034500	PRJDB3875	SAMD00029545	2,2.2,2.2.1,2.2.1.2.1	uncategorized Ancestral Beijing, comes in Asia Ancestral 3 branch	x			x	x			x	x	x		NA	x						Japan	Department of Infectious Diseases
DRR034501	PRJDB3875	SAMD00029546	2,2.2,2.2.1,2.2.1.2.2,2.2.1.2.2.4	Asian African 2, Beijing_g9/10	x			x	x			x	x	x		NA	x		x	x	x		Japan	Department of Infectious Diseases
DRR034502	PRJDB3875	SAMD00029547	2,2.2,2.2.2	Asia ancestral 1, Bmyc2/3, Beijing_g2	x			x	x	x	x					NA							Japan	Department of Infectious Diseases
DRR034505	PRJDB3875	SAMD00029550	2,2.2,2.2.1,2.2.1.2.1	uncategorized Ancestral Beijing, comes in Asia Ancestral 3 branch	x			x	x			x	x	x		NA	x						Japan	Department of Infectious Diseases
DRR034506	PRJDB3875	SAMD00029551	2,2.2,2.2.1,2.2.1.1	Asia ancestral 2, Bmyc4, Beijing_g3	x			x	x			x	x	x	x	NA							Japan	Department of Infectious Diseases
DRR034508	PRJDB3875	SAMD00029553	2,2.2,2.2.1,2.2.1.2.1	uncategorized Ancestral Beijing, not shown	x			x	x			x	x	x		NA	x						Japan	Department of Infectious Diseases
DRR034509	PRJDB3875	SAMD00029554	2,2.2,2.2.2	Asia ancestral 1, Bmyc2/3, Beijing_g2	x			x	x	x	x					NA							Japan	Department of Infectious Diseases
DRR034510	PRJDB3875	SAMD00029555	2,2.2,2.2.1,2.2.1.2.1	uncategorized Ancestral Beijing, comes in Asia Ancestral 3 branch	x			x	x			x	x	x		NA	x						Japan	Department of Infectious Diseases
DRR034511	PRJDB3875	SAMD00029556	2,2.2,2.2.1,2.2.1.2.2,2.2.1.2.2.4	Asian African 2, Beijing_g9/10	x			x	x			x	x	x		NA	x		x	x	x		Japan	Department of Infectious Diseases
DRR034512	PRJDB3875	SAMD00029557	2,2.2,2.2.1,2.2.1.1	Asia ancestral 2, Bmyc4, Beijing_g3	x			x	x			x	x	x	x	NA							Japan	Department of Infectious Diseases
DRR034518	PRJDB3875	SAMD00029563	2,2.2,2.2.1,2.2.1.1	Asia ancestral 2, Bmyc4, Beijing_g3	x			x	x			x	x	x	x	NA							Japan	Department of Infectious Diseases
DRR034519	PRJDB3875	SAMD00029564	2,2.2,2.2.1,2.2.1.2.2	Modern Beijing unclassified	x			x	x			x	x	x		NA	x		x	x	x		Japan	Department of Infectious Diseases
DRR034520	PRJDB3875	SAMD00029565	2,2.2,2.2.1,2.2.1.2.2,2.2.1.2.2.4	Asian African 2, Beijing_g9/10	x			x	x			x	x	x		NA	x		x	x	x		Japan	Department of Infectious Diseases
DRR034526	PRJDB3875	SAMD00029571	2,2.2,2.2.1,2.2.1.1	Asia ancestral 2, Bmyc4, Beijing_g3	x			x	x			x	x	x	x	NA							Japan	Department of Infectious Diseases
DRR034529	PRJDB3875	SAMD00029574	2,2.2,2.2.1,2.2.1.1	Asia ancestral 2, Bmyc4, Beijing_g3	x			x	x			x	x	x	x	NA							Japan	Department of Infectious Diseases
DRR034531	PRJDB3875	SAMD00029576	2,2.2,2.2.2	Asia ancestral 1, Bmyc2/3, Beijing_g2	x			x	x	x	x					NA							Japan	Department of Infectious Diseases
DRR034532	PRJDB3875	SAMD00029577	2,2.2,2.2.1,2.2.1.2.2,2.2.1.2.2.4	Asian African 2, Beijing_g9/10	x			x	x			x	x	x		NA	x		x	x	x		Japan	Department of Infectious Diseases
DRR034533	PRJDB3875	SAMD00029578	2,2.2,2.2.1,2.2.1.2.2	Modern Beijing unclassified	x			x	x			x	x	x		NA	x		x	x	x		Japan	Department of Infectious Diseases
DRR034535	PRJDB3875	SAMD00029580	2,2.2,2.2.1	uncategorized Ancestral Beijing, close Asia Ancestral 4	x			x	x			x	x	x		NA	x		x				Japan	Department of Infectious Diseases
DRR034536	PRJDB3875	SAMD00029581	2,2.2,2.2.1,2.2.1.2.2,2.2.1.2.2.4	Asian African 2, Beijing_g9/10	x			x	x			x	x	x		NA	x		x	x	x		Japan	Department of Infectious Diseases
DRR130160	PRJDB7006	SAMD00117868	2,2.2,2.2.1	new Asia ancestral 5-Japan	x			x	x			x	x	x		NA							Japan	Laboratory of Bacterial Genomics, Pathogen Genomics Center, National Institute of Infectious Diseases	2019-03-14
DRR130203	PRJDB7006	SAMD00117911	2,2.2,2.2.1	new Asia ancestral 5-Japan	x			x	x			x	x	x		NA						x	Japan	Laboratory of Bacterial Genomics, Pathogen Genomics Center, National Institute of Infectious Diseases	2019-03-14
DRR157280	PRJDB7374	SAMD00136662	2,2.2,2.2.1	new Asia ancestral 5-Japan	x			x	x			x	x	x		NA						x	Japan	International Health, Institute of Tropical Medicine	2018-11-07
DRR157281	PRJDB7374	SAMD00136663	2,2.2,2.2.1	new Asia ancestral 5-Japan	x			x	x			x	x	x		NA						x	Japan	International Health, Institute of Tropical Medicine	2018-11-07
DRR184642	PRJDB8544	SAMD00178604	2,2.1	Proto-Beijing	x	x	x									NA							Vietnam	Department of Pathophysiology and Host Defense, The Research Institute of Tuberculosis, Japan Anti-Tuberculosis Association
DRR184886	PRJDB8553	SAMD00178959	2,2.2,2.2.1,2.2.1.2,2.2.1.2.1	Asia ancestral 3, Bmyc25, Beijing_g4	x			x	x			x	x	x		NA	x	x					Vietnam	Department of Pathophysiology and Host Defense, The Research Institute of Tuberculosis, Japan Anti-Tuberculosis Association
DRR184951	PRJDB8553	SAMD00179024	2,2.2,2.2.1,2.2.1.2,2.2.1.2.2	Modern Beijing unclassified	x			x	x			x	x	x		NA	x	x	x	x	x		Vietnam
DRR184962	PRJDB8553	SAMD00179035	2,2.2,2.2.1,2.2.1.2,2.2.1.2.2	Modern Beijing unclassified	x			x	x			x	x	x		NA	x	x	x	x	x		Vietnam
DRR185008	PRJDB8553	SAMD00179081	2,2.2,2.2.2	Asia ancestral 1, Bmyc2/3, Beijing_g2	x			x	x	x	x					NA							Vietnam	Department of Pathophysiology and Host Defense, The Research Institute of Tuberculosis, Japan Anti-Tuberculosis Association
DRR185014	PRJDB8553	SAMD00179087	2,2.2,2.2.2	Asia ancestral 1, Bmyc2/3, Beijing_g2	x			x	x	x	x					NA							Vietnam	Department of Pathophysiology and Host Defense, The Research Institute of Tuberculosis, Japan Anti-Tuberculosis Association
DRR185015	PRJDB8553	SAMD00179088	2,2.2,2.2.2	Asia ancestral 1, Bmyc2/3, Beijing_g2	x			x	x	x	x					NA							Vietnam	Department of Pathophysiology and Host Defense, The Research Institute of Tuberculosis, Japan Anti-Tuberculosis Association
DRR185022	PRJDB8553	SAMD00179095	2,2.2,2.2.1,2.2.1.2.1	uncategorized Ancestral Beijing, comes in Asia Ancestral 3 branch	x			x	x			x	x	x		NA	x						Vietnam	Department of Pathophysiology and Host Defense, The Research Institute of Tuberculosis, Japan Anti-Tuberculosis Association
ERR025439	PRJEB2057	SAMEA968121	2,2.2,2.2.2	Asia ancestral 1, Bmyc2/3, Beijing_g2	x			x	x	x	x					NA							U.K	Wellcome Sanger Institute
ERR026473	PRJEB2057	SAMEA968141	2,2.2,2.2.1,2.2.1.2.2,2.2.1.2.2.4	Asian African 2, Beijing_g9/10	x			x	x			x	x	x		NA	x		x	x	x		U.K	Wellcome Sanger Institute
ERR028607	PRJEB2057	SAMEA968152	2,2.2,2.2.1,2.2.1.2,2.2.1.2.2,2.2.1.2.2.3.1	Eur/Russia B0/W148 outbreak, Bmyc12, Beijing_g7	x			x	x			x	x	x		NA	x	x	x	x	x		U.K	Wellcome Sanger Institute
ERR036186	PRJEB2358	SAMEA897802	2,2.2,2.2.1,2.2.1.2.2,2.2.1.2.2.2	Asian African 3, Beijing_g6	x			x	x			x	x	x		NA	x		x	x	x		U.K	Wellcome Sanger Institute
ERR038746	PRJEB2424	SAMEA787752	2,2.2,2.2.1,2.2.1.2.2,2.2.1.2.2.1	Asian African 1, Beijing_g5	x			x	x			x	x	x		NA	x		x	x	x		U.K	Wellcome Sanger Institute
ERR067611	PRJEB2138	SAMEA1016052	2,2.2,2.2.1,2.2.1.2.2,2.2.1.2.2.3.2,2.2.1.2.2.3.2.1	Central-Asia, Beijing_g8	x			x	x			x	x	x		NA	x		x	x	x		U.K	Wellcome Sanger Institute
ERR067689	PRJEB2138	SAMEA1016146	2,2.2,2.2.1,2.2.1.2.2,2.2.1.2.2.3.2	Central-Asia, Beijing_g8	x			x	x			x	x	x		NA	x		x	x	x		U.K	Wellcome Sanger Institute
ERR067702	PRJEB2138	SAMEA1016153	2,2.2,2.2.1,2.2.1.2.2,2.2.1.2.2.3.2,2.2.1.2.2.3.2.1	Central-Asia, Beijing_g8	x			x	x			x	x	x		NA	x		x	x	x		U.K	Wellcome Sanger Institute
ERR067736	PRJEB2138	SAMEA1016084	2,2.2,2.2.1,2.2.1.2.2,2.2.1.2.2.3.2	Central-Asia, Beijing_g8	x			x	x			x	x	x		NA	x		x	x	x		U.K	Wellcome Sanger Institute
ERR067746	PRJEB2138	SAMEA1016014	2,2.2,2.2.1,2.2.1.2.2,2.2.1.2.2.3.2,2.2.1.2.2.3.2.1	Central-Asia, Beijing_g8	x			x	x			x	x	x		NA	x		x	x	x		U.K	Wellcome Sanger Institute
ERR067765	PRJEB2138	SAMEA1016060	2,2.2,2.2.1,2.2.1.2,2.2.1.2.2,2.2.1.2.2.3.2,2.2.1.2.2.3.2.1	Central-Asia, Beijing_g8	x			x	x			x	x	x		NA	x	x	x	x	x		U.K	Wellcome Sanger Institute
ERR108147	PRJEB2777	SAMEA1317643	2,2.2,2.2.1,2.2.1.2.2	Modern Beijing unclassified	x			x	x			x	x	x		NA	x		x	x	x		U.K	Wellcome Sanger Institute
ERR133931	PRJEB2138	SAMEA1403778	2,2.2,2.2.1,2.2.1.2,2.2.1.2.2,2.2.1.2.2.3.2,2.2.1.2.2.3.2.1	Central-Asia, Beijing_g8	x			x	x			x	x	x		NA	x	x	x	x	x		U.K	Wellcome Sanger Institute
ERR144550	PRJEB2138	SAMEA1403840	2,2.2,2.2.1,2.2.1.2.2,2.2.1.2.2.3.2,2.2.1.2.2.3.2.1	Central-Asia, Beijing_g8	x			x	x			x	x	x		NA	x		x	x	x		U.K	Wellcome Sanger Institute
ERR144615	PRJEB2138	SAMEA1403867	2,2.2,2.2.1,2.2.1.2.2,2.2.1.2.2.3.2,2.2.1.2.2.3.2.1	Central-Asia, Beijing_g8	x			x	x			x	x	x		NA	x		x	x	x		U.K	Wellcome Sanger Institute
ERR158586	PRJEB2138	SAMEA1469508	2,2.2,2.2.1,2.2.1.2.2,2.2.1.2.2.3.2,2.2.1.2.2.3.2.1	Central-Asia, Beijing_g8	x			x	x			x	x	x		NA	x		x	x	x		U.K	Wellcome Sanger Institute
ERR216956	PRJEB2794	SAMEA1688656	2,2.2,2.2.1,2.2.1.2.2,2.2.1.2.2.2	Asian African 3, Beijing_g6	x			x	x			x	x	x		NA	x		x	x	x		U.K	Wellcome Sanger Institute
ERR228022	PRJEB2138	SAMEA1707226	2,2.2,2.2.1,2.2.1.2.2,2.2.1.2.2.3.2	Central-Asia, Beijing_g8	x			x	x			x	x	x		NA	x		x	x	x		U.K	Wellcome Sanger Institute
ERR234102	PRJEB3223	SAMEA1877161	2,2.2,2.2.1,2.2.1.2.2,2.2.1.2.2.4	Asian African 2, Beijing_g9/10	x			x	x			x	x	x		NA	x		x	x	x		Spain	Center for Public Health Research, University of Valencia
ERR234103	PRJEB3223	SAMEA1877151	2,2.2,2.2.1,2.2.1.2	uncategorized Ancestral Beijing, new branch 2	x			x	x			x	x	x		NA	x	x					Spain	Center for Public Health Research, University of Valencia
ERR234105	PRJEB3223	SAMEA1877212	2,2.2,2.2.1	uncategorized Ancestral Beijing, new branch 2	x			x	x			x	x	x		NA	x						Spain	Center for Public Health Research, University of Valencia
ERR234112	PRJEB3223	SAMEA1877119	2,2.2,2.2.1,2.2.1.2.2	Modern Beijing unclassified	x			x	x			x	x	x		NA	x		x	x	x		Spain	Center for Public Health Research, University of Valencia
ERR234129	PRJEB3223	SAMEA1877113	2,2.2,2.2.1,2.2.1.2.2	Modern Beijing unclassified	x			x	x			x	x	x		NA	x		x	x	x		Spain	Center for Public Health Research, University of Valencia
ERR234190	PRJEB3223	SAMEA1877267	2,2.2,2.2.1,2.2.1.2.2,2.2.1.2.2.5	Modern Beijing unclassified	x			x	x			x	x	x		NA	x		x	x	x		Spain	Center for Public Health Research, University of Valencia
ERR234209	PRJEB3223	SAMEA1877289	2,2.2,2.2.1	uncategorized Ancestral Beijing, new branch 2	x			x	x			x	x	x		NA	x						Spain	Center for Public Health Research, University of Valencia
ERR234210	PRJEB3223	SAMEA1877274	2,2.2,2.2.1,2.2.1.2,2.2.1.2.2,2.2.1.2.2.2	Asian African 3, Beijing_g6	x			x	x			x	x	x		NA	x	x	x	x	x		Spain	Center for Public Health Research, University of Valencia
ERR234211	PRJEB3223	SAMEA1877261	2,2.2,2.2.2	Asia ancestral 1, Bmyc2/3, Beijing_g2	x			x	x	x	x					NA							Spain	Center for Public Health Research, University of Valencia
ERR234216	PRJEB3223	SAMEA1877195	2,2.1	Proto-Beijing	x	x	x									NA							Spain	Center for Public Health Research, University of Valencia
ERR234245	PRJEB3223	SAMEA1877275	2,2.2,2.2.1,2.2.1.2.2	Modern Beijing unclassified	x			x	x			x	x	x		NA	x		x	x	x		Spain	Center for Public Health Research, University of Valencia
ERR234248	PRJEB3223	SAMEA1877251	2,2.1	Proto-Beijing	x	x	x									NA							Spain	Center for Public Health Research, University of Valencia
ERR234249	PRJEB3223	SAMEA1877129	2,2.2,2.2.1,2.2.1.2.2,2.2.1.2.2.5	Modern Beijing unclassified	x			x	x			x	x	x		NA	x		x	x	x		Spain	Center for Public Health Research, University of Valencia
ERR234252	PRJEB3223	SAMEA1877218	2,2.1	Proto-Beijing	x	x	x									NA							Spain	Center for Public Health Research, University of Valencia
ERR234256	PRJEB3223	SAMEA1877288	2,2.2,2.2.1,2.2.1.2,2.2.1.2.2,2.2.1.2.2.5	Modern Beijing unclassified	x			x	x			x	x	x		NA	x	x	x	x	x		Spain	Center for Public Health Research, University of Valencia
ERR234263	PRJEB3223	SAMEA1877078	2,2.2,2.2.1,2.2.1.2.2,2.2.1.2.2.4,2.2.1.2.2.4.1	Asian African 2_RD142, Beijing_g10	x			x	x			x	x	x		NA	x		x	x	x		Spain	Center for Public Health Research, University of Valencia
ERR234269	PRJEB3223	SAMEA1877263	2,2.2,2.2.1,2.2.1.2,2.2.1.2.2,2.2.1.2.2.4	Asian African 2, Beijing_g9/10	x			x	x			x	x	x		NA	x	x	x	x	x		Spain	Center for Public Health Research, University of Valencia
ERR234650	PRJEB2138	SAMEA1707188	2,2.2,2.2.1,2.2.1.2.2,2.2.1.2.2.3.1	Eur/Russia B0/W148 outbreak, Bmyc12, Beijing_g7	x			x	x			x	x	x		NA	x		x	x	x		U.K	Wellcome Sanger Institute
ERR234664	PRJEB2138	SAMEA1707134	2,2.2,2.2.1,2.2.1.2.2,2.2.1.2.2.3.2,2.2.1.2.2.3.2.1	Central-Asia, Beijing_g8	x			x	x			x	x	x		NA	x		x	x	x		U.K	Wellcome Sanger Institute
ERR257923	PRJEB2057	SAMEA1706702	2,2.2,2.2.1,2.2.1.2,2.2.1.2.2	Modern Beijing unclassified	x			x	x			x	x	x		NA	x	x	x	x	x		U.K	Wellcome Sanger Institute
ERR257927	PRJEB2057	SAMEA1706664	2,2.2,2.2.1,2.2.1.2,2.2.1.2.2	Modern Beijing unclassified	x			x	x			x	x	x		NA	x	x	x	x	x		U.K	Wellcome Sanger Institute
ERR257930	PRJEB2057	SAMEA1706667	2,2.2,2.2.1,2.2.1.2,2.2.1.2.2	Modern Beijing unclassified	x			x	x			x	x	x		NA	x	x	x	x	x		U.K	Wellcome Sanger Institute
ERR550765	PRJEB9545	SAMEA2533455	2,2.2,2.2.1,2.2.1.2.2,2.2.1.2.2.3.2	Central-Asia, Beijing_g8	x			x	x			x	x	x		NA	x		x	x	x		Germany	FORSCHUNGSZENTRUM BORSTEL
ERR718272	PRJEB7056	SAMEA2710766	2,2.2,2.2.1,2.2.1.2.2	"Asia Ancestral 4"	x			x	x			x	x	x		NA	x		x	x			U.K	Wellcome Sanger Institute
ERR718300	PRJEB7056	SAMEA2710794	2,2.2,2.2.1,2.2.1.2.2	"Asia Ancestral 4"	x			x	x			x	x	x		NA	x		x	x			U.K	Wellcome Sanger Institute
ERR718304	PRJEB7056	SAMEA2710798	2,2.2,2.2.1,2.2.1.2.2	"Asia Ancestral 4"	x			x	x			x	x	x		NA	x		x	x			U.K	Wellcome Sanger Institute
ERR718330	PRJEB7056	SAMEA2710825	2,2.2,2.2.1,2.2.1.2.2	"Asia Ancestral 4"	x			x	x			x	x	x		NA	x		x	x			U.K	Wellcome Sanger Institute
ERR718479	PRJEB7056	SAMEA2710979	2,2.2,2.2.1,2.2.1.2.2	"Asia Ancestral 4"	x			x	x			x	x	x		NA	x		x	x			U.K	Wellcome Sanger Institute
ERR718490	PRJEB7056	SAMEA2710990	2,2.2,2.2.1,2.2.1.2.2	"Asia Ancestral 4"	x			x	x			x	x	x		NA	x		x	x			U.K	Wellcome Sanger Institute
ERR718496	PRJEB7056	SAMEA2710996	2,2.2,2.2.1,2.2.1.2,2.2.1.2.2	"Asia Ancestral 4"	x			x	x			x	x	x		NA	x	x	x	x			U.K	Wellcome Sanger Institute
ERR751636	PRJEB7056	SAMEA2783055	2,2.2,2.2.1,2.2.1.2.2	"Asia Ancestral 4"	x			x	x			x	x	x		NA	x		x	x			U.K	Wellcome Sanger Institute
ERR751640	PRJEB7056	SAMEA2783060	2,2.2,2.2.1,2.2.1.2.2	"Asia Ancestral 4"	x			x	x			x	x	x		NA	x		x	x			U.K	Wellcome Sanger Institute
ERR751649	PRJEB7056	SAMEA2783070	2,2.2,2.2.1,2.2.1.2.2	"Asia Ancestral 4"	x			x	x			x	x	x		NA	x		x	x			U.K	Wellcome Sanger Institute
ERR751658	PRJEB7056	SAMEA2783080	2,2.2,2.2.1,2.2.1.2.2	"Asia Ancestral 4"	x			x	x			x	x	x		NA	x		x	x			U.K	Wellcome Sanger Institute
ERR751809	PRJEB7056	SAMEA2783282	2,2.2,2.2.1,2.2.1.2.2	"Asia Ancestral 4"	x			x	x			x	x	x		NA	x		x	x			U.K	Wellcome Sanger Institute
ERR751828	PRJEB7056	SAMEA2783428	2,2.2,2.2.1,2.2.1.2.2	"Asia Ancestral 4"	x			x	x			x	x	x		NA	x		x	x			U.K	Wellcome Sanger Institute
ERR751858	PRJEB7056	SAMEA2783463	2,2.2,2.2.1,2.2.1.2.2	"Asia Ancestral 4"	x			x	x			x	x	x		NA	x		x	x			U.K	Wellcome Sanger Institute
ERR751864	PRJEB7056	SAMEA2783471	2,2.2,2.2.1,2.2.1.2.2	"Asia Ancestral 4"	x			x	x			x	x	x		NA	x		x	x			U.K	Wellcome Sanger Institute
ERR751866	PRJEB7056	SAMEA2783473	2,2.2,2.2.1,2.2.1.2.2	"Asia Ancestral 4"	x			x	x			x	x	x		NA	x		x	x			U.K	Wellcome Sanger Institute
ERR752125	PRJEB7056	SAMEA2782872	2,2.2,2.2.1,2.2.1.2.2	"Asia Ancestral 4"	x			x	x			x	x	x		NA	x		x	x			U.K	Wellcome Sanger Institute
ERR752200	PRJEB7056	SAMEA2782951	2,2.2,2.2.1,2.2.1.2.2	"Asia Ancestral 4"	x			x	x			x	x	x		NA	x		x	x			U.K	Wellcome Sanger Institute
ERR752223	PRJEB7056	SAMEA2782975	2,2.2,2.2.1,2.2.1.2.2	"Asia Ancestral 4"	x			x	x			x	x	x		NA	x		x	x			U.K	Wellcome Sanger Institute
ERR752227	PRJEB7056	SAMEA2782979	2,2.2,2.2.1,2.2.1.2.2	"Asia Ancestral 4"	x			x	x			x	x	x		NA	x		x	x			U.K	Wellcome Sanger Institute
ERR752261	PRJEB7056	SAMEA2783018	2,2.2,2.2.1,2.2.1.2.2	"Asia Ancestral 4"	x			x	x			x	x	x		NA	x		x	x			U.K	Wellcome Sanger Institute
ERR752264	PRJEB7056	SAMEA2783021	2,2.2,2.2.1,2.2.1.2,2.2.1.2.2	"Asia Ancestral 4"	x			x	x			x	x	x		NA	x	x	x	x			U.K	Wellcome Sanger Institute
ERR752266	PRJEB7056	SAMEA2783024	2,2.2,2.2.1,2.2.1.2.2	"Asia Ancestral 4"	x			x	x			x	x	x		NA	x		x	x			U.K	Wellcome Sanger Institute
ERR767970	PRJEB7056	SAMEA2783037	2,2.2,2.2.1,2.2.1.2.2	"Asia Ancestral 4"	x			x	x			x	x	x		NA	x		x	x			U.K	Wellcome Sanger Institute
ERR767974	PRJEB7056	SAMEA2783087	2,2.2,2.2.1,2.2.1.2.2	"Asia Ancestral 4"	x			x	x			x	x	x		NA	x		x	x			U.K	Wellcome Sanger Institute
ERR768020	PRJEB7056	SAMEA2783287	2,2.2,2.2.1,2.2.1.2.2	"Asia Ancestral 4"	x			x	x			x	x	x		NA	x		x	x			U.K	Wellcome Sanger Institute
ERR768028	PRJEB7056	SAMEA2782824	2,2.2,2.2.1,2.2.1.2.2	"Asia Ancestral 4"	x			x	x			x	x	x		NA	x		x	x			U.K	Wellcome Sanger Institute
SRR5709762	PRJNA390471	WBB281_DS 29366	2,2.1	Proto-Beijing	x	x	x									NA							Thailand	Mahidol University
SRR5709764	PRJNA390471	WBB260_DS 16780	2,2.1	Proto-Beijing	x	x	x									NA							Thailand	Mahidol University
SRR5709814	PRJNA390471	WMB361_DS-21625	2,2.1	Proto-Beijing	x	x	x									NA							Thailand	Mahidol University
SRR5709874	PRJNA390471	WMB386_DS-25946	2,2.2,2.2.1,2.2.1.1	Asia ancestral 2, Bmyc4, Beijing_g3	x			x	x			x	x	x	x	NA							Thailand	Mahidol University
SRR5709883	PRJNA390471	WMB283_DS-30254	2,2.1	Proto-Beijing	x	x	x									NA							Thailand	Mahidol University
SRR5709899	PRJNA390471	WBB271_DS 19109	2,2.1	Proto-Beijing	x	x	x									NA							Thailand	Mahidol University
SRR5709934	PRJNA390471	WBB259_DS 16220	2,2.1	Proto-Beijing	x	x	x									NA							Thailand	Mahidol University
SRR671752	PRJNA187550	BGI_FJ05136	2,2.2,2.2.1,2.2.1.2.2	"Asia Ancestral 4"	x			x	x			x	x	x		NA	x		x	x			U.K	Wellcome Sanger Institute
																				93
																				98
