## Supplementary Table2 for "Connection between two historical tuberculosis outbreak sites in Japan, Honshu, due to a new ancestral L2 sublineage": Supplementary Table2.xlsx

### Sheet: Feuil1
Supplementary Table2: List of SNPs catalogs and/or other markers, used to classify SRAs in TB-Annotator
Variable List	Definition	Reference	Remark, Additional Information
'directory',
'name',	see NCBI (PubMed, Genome)
'strain',	see NCBI (PubMed, Genome)
'taxid',	see NCBI (PubMed, Genome)
'scientific_name',	see NCBI (PubMed, Genome)
'biosample',	see NCBI (PubMed, Genome)
'biosample_title',	see NCBI (PubMed, Genome)
'study',	see NCBI (PubMed, Genome)
'bioproject',	see NCBI (PubMed, Genome)
'date',	see NCBI (PubMed, Genome)
'location',	see NCBI (PubMed, Genome)
'center',	see NCBI (PubMed, Genome)
'coverage',	see NCBI (PubMed, Genome)
'len_reads',	see NCBI (PubMed, Genome)
'nb_reads',	see NCBI (PubMed, Genome)
'remarks',
'new_SNPs',	process of new SNP discovery
'SNP',
'genes',	gene id
'missing_genes',	each gene is blasted against database reads
'lineage_spacer_variants',
'regions_of_difference',
'lineage_RD',	Region of Difference mapping	Faksri et al. 2016	includes also Brosch et al. 2002, Mostowy et al. 2004, Tsolaki et al. 2004 and 2005,
'lineage_Coll',	doi.org/10.1038/ncomms5812	Coll et al. 2014	Coll barcode (n=62 SNPs)
'lineage_Coll_other',	doi.org/10.1038/ncomms5812	Coll et al. 2014	S5 Table (Coll et al. 2014) , Lineage-specific SNPs at drug resistance genes
'lineage_Coll_full',	doi.org/10.1038/ncomms5812	Coll et al. 2014
'lineage_Coll_l1',	doi.org/10.1038/ncomms5812	Coll et al. 2014	list of SNP for L1
'lineage_Merker',	doi.org/10.1038/ng.3195	Merker et al. 2015	L2 SNP list
'lineage_Congo',	doi.org/10.3201/eid2303.160679	Malm et al. 2017	L4.7 SNP list (S1 Table) (n=23 SNPs)
'lineage_Koster',	doi.org/10.1371/journal.pone.0201146	Koster et al. 2018	L1-Manila and L2 SNP list Koster et al. 2018 (n= 30 SNPs)
'lineage_Filliol',	doi.org/10.1128/JB.188.2.759-772.2006	Filliol et al. 2006
'lineage_Filliol_name',		Filliol et al. 2006	SNP-Cluster Groups names (1 to 6)
'lineage_Borrell',	doi.org/10.1371/journal.pone.0214088	Borrell et al. 2019
'lineage_Borrell_indels',	doi.org/10.1371/journal.pone.0214088	Borrell et al. 2019
'lineage_L6_animal',
'lineage_Faksri_RD',	Region of Deletion (Faksri et al. 2016)	Faksri et al. 2016
'tbd1',	deleted in L1	Brosch et al. 2002
lineage_tlyA462',
'lineage_PGG',	doi.org/10.1073/pnas.94.18.9869	Sreevatsan et al. 1998
'lineage_Palittapongarnpim',	doi.org/10.1038/s41598-018-29986-3	Palittapongarnpim et al. 2018	main SNP list (Palittapongarnpim et al. 2018)
'lineage_Palittapongarnpim_full',	doi.org/10.1038/s41598-018-29986-3	Palittapongarnpim et al. 2018	full SNP list (n=1416 SNPs) (Palittapongarnpim et al. 2018)
'lineage_Shitikov',		Shitikov et al. 2017	SNPs list : see Figure 2, caution : inversion of mutT2 and ogt position
'lineage_CoscollaL9',	doi.org/10.1101/2020.06.10.141788	Coscolla et al. 2020	L9 SNPs list (n=262 SNPs) (S2 Table)
'lineage_CoscollaL56',	doi.org/10.1101/2020.06.10.141788	Coscolla et al. 2020	L5-L6 SNPs list (n=674 SNPs) (S7 Table)
'lineage_CoscollaDR',	doi.org/10.1101/2020.06.10.141788	Coscolla et al. 2020	Drug-Resistance SNPs list (n=45 SNPs) (S8 Table)
'lineage_Stucki',	oi.org/10.1038/ng.3704	Stucki et al. 2016
'lineage_Homolka',	doi.org/10.1371/journal.pone.0039855	Homolka et al. 2012	SNP list (n=75)
'lineage_Comas',	doi.org/10.1371/journal.pone.0007815	Comas et al. 2009	SNP list (n=93)
'lineage_Comas_full',	doi.org/10.1038/ng.2744	Comas et al. 2013
'lineage_Coker',	doi.org/10.7717/peerj.1905	Coker et al. 2016
'lineage_Freschi',	doi.org/10.1101/2020.09.29.293274	Freschi et al. 2020	SNP list (n=95)
'lineage_Napier',	doi.org/10.1186/s13073-020-00817-3	Napier et al. 2020	SNP list (n=90)
'lineage_Shitikov_full',	doi.org/10.1038/s41598-017-10018-5	Shitikov et al. 2017
'lineage_Mokrousov',	doi.org/10.1016/j.ympev.2017.09.002	Mokrousov et al. 2017
'lineage_Refregier_L4221',	doi.org/10.1016/j.meegid.2016.10.009	Refrégier et al. 2016
'lineage_Tantivitayakul',	doi.org/10.1038/s41598-020-64895-4	Tantivitayakul et al. 2020
'lineage_Guyeux',		This work
'lineage_Ates',	doi.org/10.1093/gbe/evy145	Ates et al. 2018
'lineage_Lipworth',	doi.org/10.1101/213850 and doi.org/10.1101/213850	Lipworth et al. 2019
'lineage_Kohl',	doi.org/10.7717/peerj.5895	Kohl et al. 2018	MTB-Seq
resistance_Coll',	doi.org/10.1038/s41588-017-0029-0	Coll et al. 2018	list of 613 SNPs on drug-related genes
'spoligotype43_in_silico',	doi.org/10.1186/s12864-020-07178-6	Refrégier et al. 2020
'SIT',	doi.org/10.1016/j.meegid.2018.12.030	Couvin et al; 2019
'spoligotype98_in_silico',	doi.org/10.1186/s12864-020-07178-6	Refrégier et al. 2020
spoligotypeBlouin_in_silico',	doi.org/10.1186/s12864-020-07178-6	Refrégier et al. 2020
'spoligotype43_in_silico_count',	doi.org/10.1186/s12864-020-07178-6	Refrégier et al. 2020
'spoligotype98_in_silico_count',	doi.org/10.1186/s12864-020-07178-6	Refrégier et al. 2020
'spoligotype98_gaps',	doi.org/10.1186/s12864-020-07178-6	Refrégier et al. 2020
spoligotypeBlouin_in_silico_count',	doi.org/10.1186/s12864-020-07178-6	Refrégier et al. 2020
spoligotypeBlouin_gaps',	doi.org/10.1186/s12864-020-07178-6	Refrégier et al. 2020
'genes_gaps',
'IS1081',	upstream sequence insertion site and position of IS1081 insertion sequence		https://isfinder.biotoul.fr/search.php
'IS1081_blasted',			https://isfinder.biotoul.fr/search.php
'IS1096',	upstream sequence insertion site and position of IS1096 insertion sequence		https://isfinder.biotoul.fr/search.php
'IS1096_blasted',			https://isfinder.biotoul.fr/search.php
'IS1164',	upstream sequence insertion site and position of IS1164 insertion sequence		https://isfinder.biotoul.fr/search.php
'IS1164_blasted',			https://isfinder.biotoul.fr/search.php
'IS1395',	upstream sequence insertion site and position of IS1395 insertion sequence		https://isfinder.biotoul.fr/search.php
'IS1395_blasted',			https://isfinder.biotoul.fr/search.php
'IS1407',	upstream sequence insertion site and position of IS1407 insertion sequence		https://isfinder.biotoul.fr/search.php
'IS1407_blasted',			https://isfinder.biotoul.fr/search.php
'IS1533',	upstream sequence insertion site and position of IS1533 insertion sequence		https://isfinder.biotoul.fr/search.php
'IS1533_blasted',			https://isfinder.biotoul.fr/search.php
'IS1535',	upstream sequence insertion site and position of IS1535 insertion sequence		https://isfinder.biotoul.fr/search.php
'IS1535_blasted',			https://isfinder.biotoul.fr/search.php
'IS1536',	upstream sequence insertion site and position of IS1536 insertion sequence		https://isfinder.biotoul.fr/search.php
'IS1536_blasted',			https://isfinder.biotoul.fr/search.php
'IS1537',	upstream sequence insertion site and position of IS1537 insertion sequence		https://isfinder.biotoul.fr/search.php
'IS1537_blasted',			https://isfinder.biotoul.fr/search.php
'IS1538',	upstream sequence insertion site and position of IS1538 insertion sequence		https://isfinder.biotoul.fr/search.php
'IS1538_blasted',			https://isfinder.biotoul.fr/search.php
'IS1539',	upstream sequence insertion site and position of IS1539 insertion sequence		https://isfinder.biotoul.fr/search.php
'IS1539_blasted',			https://isfinder.biotoul.fr/search.php
'IS1547',	upstream sequence insertion site and position of IS1547 insertion sequence		https://isfinder.biotoul.fr/search.php
'IS1547_blasted',			https://isfinder.biotoul.fr/search.php
'IS1553',	upstream sequence insertion site and position of IS1553 insertion sequence		https://isfinder.biotoul.fr/search.php
'IS1553_blasted',			https://isfinder.biotoul.fr/search.php
'IS1554',	upstream sequence insertion site and position of IS1554 insertion sequence		https://isfinder.biotoul.fr/search.php
'IS1554_blasted',			https://isfinder.biotoul.fr/search.php
'IS1557',	upstream sequence insertion site and position of IS1556 insertion sequence		https://isfinder.biotoul.fr/search.php
'IS1557_blasted',			https://isfinder.biotoul.fr/search.php
'IS1602',	upstream sequence insertion site and position of IS1602 insertion sequence		https://isfinder.biotoul.fr/search.php
'IS1602_blasted',			https://isfinder.biotoul.fr/search.php
'IS6110',	upstream sequence insertion site and position of IS6110 insertion sequence		https://isfinder.biotoul.fr/search.php
'IS6110_blasted',			https://isfinder.biotoul.fr/search.php
'ISMt1',	upstream sequence insertion site and position of ISMt1 insertion sequence		https://isfinder.biotoul.fr/search.php
'ISMt1_blasted',			https://isfinder.biotoul.fr/search.php
'ISMt2',	upstream sequence insertion site and position of ISMt2 insertion sequence		https://isfinder.biotoul.fr/search.php
'ISMt2_blasted',			https://isfinder.biotoul.fr/search.php
'ISMt3',	upstream sequence insertion site and position of ISMt3 insertion sequence		https://isfinder.biotoul.fr/search.php
'ISMt3_blasted',			https://isfinder.biotoul.fr/search.php
'ISMyca1',	upstream sequence insertion site and position of ISMyca insertion sequence		https://isfinder.biotoul.fr/search.php
'ISMyca1_blasted',			https://isfinder.biotoul.fr/search.php
'ISMyma10',	upstream sequence insertion site and position of ISMyma10 insertion sequence		https://isfinder.biotoul.fr/search.php
'ISMyma10_blasted',
'CRISPR',		Refrégier et al. 2020
'CAS',		Refrégier et al. 2020
'spoligotype43_real',		Refrégier et al. 2020
'spoligotype98_real',		Refrégier et al. 2020
'spoligotype98_gaps_real',		Refrégier et al. 2020
'SIT_real']	assignment of Spoligo-International Type number using SITVIT database	Couvin et al; 2019
