## Supplementary Table4 for "Connection between two historical tuberculosis outbreak sites in Japan, Honshu, due to a new ancestral L2 sublineage": Supplementary Table4.xlsx

### Sheet: AAnc5-SNPs
Supplementary Table4: Final List of Asia Ancestral 5 Exclusive SNPs extracted from 680 and finally 1614 Genomes (n=16 strains with SRA numbers), position found relative to H37Rv, gene name (H37rv), orthologue gene name and position relative to strain 18b, gene function in H37Rv, and reference to the "Group 3" by Wada et al. 2012
SRR List : DRR034363, DRR034381, DRR034395, DRR034416, DRR034422, DRR034450, DRR034455,DRR034465,DRR034470,DRR034471,DRR034476,DRR034482,DRR034493,DRR130160,DRR130203,DRR157281
SNP n°	Position* (H37Rv)	Change	Rv Number	gene name	orthologue gene name and position in 18b	Function	Reference	Reference
1	239115	G->A	Rv0202c	mmpL11	MT18B_0266	Possible conserved transmembrane protein	This study	Wada et al. 2012, Group 3
2	529681	C->T	Rv0440	groEL2	not found	60 kDa chaperonin 2	This study	Wada et al. 2012, Group 3
3	587945	C->T	Rv0497			Probable conserved transmembrane protein	This study	Wada et al. 2012, Group 3
4	679443	G->A	Rv0584			Possible conserved exported protein	This study	Wada et al. 2012, Group 3
5	694848	T->C	Rv0584			Possible conserved exported protein	This study	Wada et al. 2012, Group 3
6	704685	T->G				clode to possible MT-complex-specific genomic island (See Becq et al., 2007).	This study	Wada et al. 2012, Group 3
7	765140	G->C	Rv0668	rpoC	MT18B_0851	DNA-directed RNA polymerase (beta' chain) RpoC	This study	Wada et al. 2012, Group 3
8	904787	G->A	Rv0809	purM	MT18B_1044	Probable phosphoribosylformylglycinamidine CYCLO-ligase PurM	This study	Wada et al. 2012, Group 3
9	907395	A->G	Rv0813c			Function unknown, conserved protein	This study	Wada et al. 2012, Group 3
10	1202113	G->A	Rv1077	cbs	MT18B_1422	Probable cystathionine beta-synthase	This study	Wada et al. 2012, Group 3
11	1245364	A->G	Rv1122	gnd2	MT18B_1487	Probable 6-phosphogluconate dehydrogenase, decarboxylating Gnd2	This study	Wada et al. 2012, Group 3
12	1337647	C->T	Rv1194c			Function unknown, conserved protein	This study	Wada et al. 2012, Group 3
13	1381663*	C->T	Rv1238	sugC	MT18B_1642	Probable sugar-transport ATP-binding protein ABC transporter SugC	This study	Wada et al. 2012, Group 3
14	1476812	AGGGAG->A					This study	Wada et al. 2012, Group 3
15	1484262	T->C					This study	Wada et al. 2012, Group 3
16	1602431	T->C	Rv1427c	fadD12	MT18B_1875	Possible long-chain-fatty-acid--CoA ligase FadD12 (fatty-acid-CoA synthase)	This study	Wada et al. 2012, Group 3
17	2031644	C->T	Rv1794			Function unknown, conserved protein	This study	Wada et al. 2012, Group 3
18	2125173	C->G					This study	Wada et al. 2012, Group 3
19	2336704	C->T	Rv2079			Conserved hypothetical protein	This study	Wada et al. 2012, Group 3
20	2379658	C->T	Rv2120c			Probable conserved integral membrane protein	This study	Wada et al. 2012, Group 3
21	2381366	G->A	Rv2121c	hisG	MT18B_2794	ATP phosphoribosyltransferase HisG	This study	Wada et al. 2012, Group 3
22	2398929	G->A	Rv2139	pyrD	MT18B_2820	Probable dihydroorotate dehydrogenase PyrD	This study	Wada et al. 2012, Group 3
23	2405856	T->C	Rv2146c			Possible conserved transmembrane protein	This study	Wada et al. 2012, Group 3
24	2661634	A->G	Rv2379c	mbtF		Peptide synthetase MbtF (peptide synthase)	This study	Wada et al. 2012, Group 3
25	2705720	T->G					This study	Wada et al. 2012, Group 3
26	3003850	C->T	Rv2686c			Antibiotic-transport integral membrane leucine and alanine and valine rich protein ABC transporter	This study	Wada et al. 2012, Group 3
27	3024875	C->T	Rv2712c			Hypothetical protein	This study	Wada et al. 2012, Group 3
28	3026939	C->G					This study	Wada et al. 2012, Group 3
29	3083351	G->A	Rv2776c			GCN5-related N-acetyltransferase	This study	Wada et al. 2012, Group 3
30	3106085	A->C	Rv2797c			Conserved hypothetical protein	This study	Wada et al. 2012, Group 3
31	3148446	G->C	Rv2841c	nusA	MT18B_3761	Probable N utilization substance protein A NusA	This study	Wada et al. 2012, Group 3
32	3487789	T->G	Rv3121	cyp141	MT18B_4145	Probable cytochrome P450 141 Cyp141	This study	Wada et al. 2012, Group 3
33	3580754	G->A	Rv3202c			Possible ATP-dependent DNA helicase	This study	Wada et al. 2012, Group 3
34	3581045	C->T	Rv3203	lipV	MT18B_4268	Possible lipase LipV	This study	Wada et al. 2012, Group 3
35	3592241	C->T	Rv3214	gpm2	MT18B_4282	Possible phosphoglycerate mutase Gpm2	This study	Wada et al. 2012, Group 3
36	3820365	G->A	Rv3401			Conserved protein	This study	Wada et al. 2012, Group 3
37	3832994	C->A	Rv3413			Unknown alanine and proline rich protein	This study	Wada et al. 2012, Group 3
38	3898295	A->G	Rv3479			Possible transmembrane protein	This study	Wada et al. 2012, Group 3
39	3957517	T->C					This study	Wada et al. 2012, Group 3
40	3983511	G->A	Rv3544c	fadE28	MT18B_4705	Probable acyl-CoA dehydrogenase FadE28	This study	Wada et al. 2012, Group 3
41	4146082	C->T	Rv3703c	etgB			This study	Wada et al. 2012, Group 3
42	4191115	G->A	Rv3740c			Possible triacylglycerol synthase (diacylglycerol acyltransferase)	This study	Wada et al. 2012, Group 3
43	4234080	C->T	Rv3787c			Conserved hypothetical protein	This study	Wada et al. 2012, Group 3
source : mycobrowser, https://mycobrowser.epfl.ch
* This SNP was added by investigation on a larger database, hence the difference between n=42 (in text, 680 genomes) and n=43 (in the Supplementary File, n=1614 genomes)

### Sheet: Wada_2012_Table S2
	Extracted from Wada et al. Supplementary Table S2; Substitutive mutations of the five reference Beijing strains (not identical to K-backbone) detected by comparative genomic sequencing (CGS) in this study
	Position	A05N056	ID381 compared to AAnc5	wt (H37Rv) nt	mt	Gene	syn/ non	nt no	AA no	wt AA	mt AA
1	239115		x	G	A	mmpL11	syn	2178	727	D	D
2	529681		x	C	T	groEL2	syn	1074	359	Y	Y
3	587945		not found
4	679443		x	G	A	Rv0584	non	215	72	G	D
5	694848		x	T	C	Rv0595c	non	384	129	I	M
6	704685		x	T	G	intergenic	syn	-	-	-	-
7	765140		not found
8	904787		x	G	A	purM	non	1063	355	A	T
9	907395		x	A	G	Rv0813c	syn	624	209	D	D
10	1202113		not found
11	1245364		x	A	G	gnd2	non	236	79	E	G
12	1337647		x	C	T	Rv1194c	syn	867	290	A	A
13	1476812		not found
14	1484262		x	T	C	intergenic	syn	-	-	-	-
15	1602431		x	T	C	fadD12	non	1498	500	N	D
16	2031644		x	C	T	Rv1794	syn	579	194	V	V
17	2125173		x	C	G	intergenic	syn	-	-	-	-
18	2336704		x	C	T	Rv2079	syn	1350	451	V	V
19	2379658		x	C	T	Rv2120c	non	70	24	A	T
20	2381366		x	G	A	PPE37	non	296	99	G	E
21	2398929		x	G	A	pyrD	syn	210	71	K	K
22	2405856		x	T	C	Rv2146c	non	101	34	D	G
23	2661634		x	A	G	mbtF	non	452	151	V	A
24	2705720		x	T	G	intergenic	syn	-	-	-	-
25	3003850		x	C	T	Rv2686c	syn	189	64	L	L
26	3024875		x	C	T	Rv2712c	non	454	152	D	N
27	3026939		x	C	G	intergenic	syn	-	-	-	-
28	3083351		x	G	A	Rv2775	non	443	148	R	Q
29	3106085		x	A	C	Rv2797c	non	1223	408	L	R
30	3148446		not found
31	3487789		x	T	G	intergenic	syn	-	-	-	-
32	3580754		x	G	A	lipV	syn	117	40	Q	Q
33	3581045		x	C	T	lipV	syn	408	137	Y	Y
34	3592241		x	C	T	gpm2	non	596	199	P	L
35	3820365		not found
36	3832994		x	C	A	Rv3413c	non	52	18	A	S
37	3898295		x	A	G	Rv3479	non	2476	826	K	E
38	3957517		x	T	C	intergenic	syn	-	-	-	-
39	3983511		x	G	A	fadE28	syn	634	212	L	L
40	4146082		x	C	T	Rv3703c	syn	810	271	V	V
41	4191115		x	G	A	Rv3740c	syn	1065	356	T	T
42	4234080		x	C	T	Rv3787c	non	457	153	D	N
			Group 3
