## Supplementary Table5 for "Connection between two historical tuberculosis outbreak sites in Japan, Honshu, due to a new ancestral L2 sublineage": Supplementary Table5.xlsx

### Sheet: Supplementary_File5-1
Supplementary Table5 : Pairwise distance matrix (in SNPs) between all Asian Ancestral 5 strains
	DRR034363	DRR034366	DRR034381	DRR034395	DRR034416	DRR034422	DRR034450	DRR034455	DRR034465	DRR034470	DRR034471	DRR034476	DRR034478	DRR034482	DRR034489	DRR034493	DRR130160	DRR130203	DRR157280	DRR157281
DRR034363	0	244	250	223	254	261	266	245	241	231	255	270	258	213	214	233	393	425	272	256
DRR034366	244	0	230	205	234	253	258	227	223	243	255	270	242	227	240	243	377	439	256	234
DRR034381	250	230	0	225	246	263	262	233	259	261	267	278	268	245	232	255	397	417	258	234
DRR034395	223	205	225	0	231	248	203	218	216	232	244	251	227	222	227	222	354	406	251	235
DRR034416	254	234	246	231	0	247	278	247	219	259	273	278	258	209	246	237	389	421	230	228
DRR034422	261	253	263	248	247	0	259	252	262	252	276	265	259	242	231	242	368	412	275	263
DRR034450	266	258	262	203	278	259	0	221	205	191	209	236	202	227	238	249	341	377	280	254
DRR034455	245	227	233	218	247	252	221	0	216	200	202	205	187	208	221	246	332	378	271	243
DRR034465	241	223	259	216	219	262	205	216	0	190	204	233	199	228	211	240	332	382	245	229
DRR034470	231	243	261	232	259	252	191	200	190	0	218	211	205	218	237	250	318	354	279	257
DRR034471	255	255	267	244	273	276	209	202	204	218	0	215	195	246	215	264	320	366	295	265
DRR034476	270	270	278	251	278	265	236	205	233	211	215	0	208	251	240	281	335	379	286	274
DRR034478	258	242	268	227	258	259	202	187	199	205	195	208	0	209	228	259	331	405	266	248
DRR034482	213	227	245	222	209	242	227	208	228	218	246	251	209	0	215	258	364	412	263	251
DRR034489	214	240	232	227	246	231	238	221	211	237	215	240	228	215	0	211	359	415	236	220
DRR034493	233	243	255	222	237	242	249	246	240	250	264	281	259	258	211	0	392	420	271	243
DRR130160	393	377	397	354	389	368	341	332	332	318	320	335	331	364	359	392	0	196	373	379
DRR130203	425	439	417	406	421	412	377	378	382	354	366	379	405	412	415	420	196	0	393	407
DRR157280	272	256	258	251	230	275	280	271	245	279	295	286	266	263	236	271	373	393	0	166
DRR157281	256	234	234	235	228	263	254	243	229	257	265	274	248	251	220	243	379	407	166	0

### Sheet: Supplementary_File5-2
Supplementary Table5 : List of extra Specific SNPs exclusively shared by two distant genomes (n=417) of Asia Ancestral 5 (DRR034381 and DRR130203)
sequence	position	deletion	insertion	exclusivity
NC_000962.3	105311	G	A	1
NC_000962.3	97202	C	G	1
NC_000962.3	484627	G	A	1
NC_000962.3	780872	T	G	1
NC_000962.3	215785	C	T	1
NC_000962.3	1099480	G	A	1
NC_000962.3	108105	G	A	1
NC_000962.3	1587082	G	A	1
NC_000962.3	1819618	C	T	1
NC_000962.3	2004736	C	T	1
NC_000962.3	2168108	G	A	1
NC_000962.3	2394043	C	G	1
NC_000962.3	2627175	G	A	1
NC_000962.3	2808653	G	A	1
NC_000962.3	2982195	G	A	1
NC_000962.3	3091075	C	G	1
NC_000962.3	3391202	C	A	1
NC_000962.3	3423539	T	C	1
NC_000962.3	3693873	A	C	1
NC_000962.3	3871912	G	A	1
NC_000962.3	4110507	A	G	1
NC_000962.3	4241606	A	G	1
NC_000962.3	4380501	G	A	1
NC_000962.3	4377734	T	C	1
NC_000962.3	4360204	C	T	1
NC_000962.3	4239614	C	G	1
NC_000962.3	4083922	G	A	1
NC_000962.3	3848467	G	A	1
NC_000962.3	3664928	G	T	1
NC_000962.3	3274983	A	G	1
NC_000962.3	3083817	T	C	1
NC_000962.3	2870778	G	A	1
NC_000962.3	2858078	G	A	1
NC_000962.3	2751299	G	C	1
NC_000962.3	2419819	A	G	1
NC_000962.3	2275486	G	T	1
NC_000962.3	2147744	G	C	1
NC_000962.3	2003721	C	G	1
NC_000962.3	1960793	C	T	1
NC_000962.3	1951185	C	T	1
NC_000962.3	1888468	T	G	1
NC_000962.3	1663309	G	A	1
NC_000962.3	1570415	C	T	1
NC_000962.3	1532926	C	T	1
NC_000962.3	1520263	C	A	1
NC_000962.3	27265	G	A	1
