## Supplementary Table8 for "Connection between two historical tuberculosis outbreak sites in Japan, Honshu, due to a new ancestral L2 sublineage": Supplementary Table8.xlsx

### Sheet: Feuil1
Supplementary Table8: Drug resistance results found in TB-Annotator
	amikacin (AMK) kanamycin (KAN) capreomycin (CPR)	capreomycin (CPR)	ethambutol (EMB)	ethionamide (ETH)	fluoroquinolones (FQ)	isoniazid (INH)	isoniazid (INH) ethionamide (ETH)	kanamycin (KAN)	pyrazinamide (PZA)	rifampicin (RMP)	streptomycin (SM)
DRR034489											1
DRR034493
DRR130160			1			1		1		1
DRR130203					2	2				1	1
DRR157280
DRR157281					1
all other (no mutations)
1= 1 SNP found
2=2 SNPs found
