## Supplementary Table9 for "Connection between two historical tuberculosis outbreak sites in Japan, Honshu, due to a new ancestral L2 sublineage": Supplementary Table9.xlsx

### Sheet: Spoligo
Supplementary Table9: comparison between prospective in Silico spoligotyping obtained by the CAST server with the ones obtained by TB-Annotator
SRA n°	CAST Result	CAST SIT	TB Annotator Result	TB-Annotator SIT
DRR034363	ooooooooooooooooooooooooooooooooooonnnnnnnnn	1	oooooooooooooooooooooooooooooooooonnnnnnnnn	1
DRR034366	oooooooooooooooooooooooooooooooooooooonnnnnn	250	oooooooooooooooooooooooooooooooooooonnnnnnn	269
DRR034381	ooooooooooooooooooooooooooooooooooonnnnnnnnn	1	oooooooooooooooooooooooooooooooooonnnnnnnnn	1
DRR034395	ooooooooooooooooooooooooooooooooooonnnnnnnnn	1	oooooooooooooooooooooooooooooooooonnnnnnnnn	1
DRR034416	ooooooooooooooooooooooooooooooooooonnnnnnnon	1674	oooooooooooooooooooooooooooooooooonnnnnnnon	1674
DRR034422	ooooooooooooooooooooooooooooooooooonnnnnnnnn	1	oooooooooooooooooooooooooooooooooonnnnnnnnn	1
DRR034450	ooooooooooooooooooooooooooooooooooonnnnnnnnn	1	oooooooooooooooooooooooooooooooooonnnnnnnnn	1
DRR034455	oooooooooooooooooooooooooooooooooonnnoonnnn	1364	oooooooooooooooooooooooooooooooooonnnoonnnn	1364
DRR034465	ooooooooooooooooooooooooooooooooooonnnnnnnnn	1	oooooooooooooooooooooooooooooooooonnnnnnnnn	1
DRR034470	ooooooooooooooooooooooooooooooooooonnnnnnnnn	1	oooooooooooooooooooooooooooooooooonnnnnnnnn	1
DRR034471	oooooooooooooooooooooooooooooooooonnnoonnnn	1364	oooooooooooooooooooooooooooooooooonnnoonnnn	1364
DRR034476	oooooooooooooooooooooooooooooooooonnnoonnnn	1364	oooooooooooooooooooooooooooooooooonnnoonnnn	1364
DRR034478	ooooooooooooooooooooooooooooooooooonnnnnnnnn	1	oooooooooooooooooooooooooooooooooonnnnnnnnn	1
DRR034482	oooooooooooooooooooooooooooooooooonnnnnonnn	190	oooooooooooooooooooooooooooooooooonnnnnonnn	190
DRR034489	ooooooooooooooooooooooooooooooooooonnnnnnnnn	1	oooooooooooooooooooooooooooooooooonnnnnnnnn	1
DRR034493	ooooooooooooooooooooooooooooooooooonnnnnnnnn	1	oooooooooooooooooooooooooooooooooonnnnnnnnn	1
DRR130160	ooooooooooooooooooooooooooooooooooonnnnnnnnn	1	oooooooooooooooooooooooooooooooooonnnnnnnnn	1
DRR130203	ooooooooooooooooooooooooooooooooooonnnoooooo	X	oooooooooooooooooooooooooooooooooonnnoooooo	X
DRR157280	ooooooooooooooooooooooooooooooooooonnnnnnnnn	1	oooooooooooooooooooooooooooooooooonnnnnnnnn	1
DRR157281	ooooooooooooooooooooooooooooooooooonnnnnnnnn	1	oooooooooooooooooooooooooooooooooonnnnnnnnn	1

### Sheet: DST
Supplementary Table9: comparison between prospective Drug Susceptibility Results obtained by the CAST server with the ones obtained by TB-Annotator
	CAST-DST							TB-ANNOTATOR-DST
	AMI	EMB	INH	OFX	PZA	RIF	SM	amikacin (AMK) kanamycin (KAN) capreomycin (CPR)	capreomycin (CPR)	ethambutol (EMB)	ethionamide (ETH)	fluoroquinolones (FQ)	isoniazid (INH)	isoniazid (INH) ethionamide (ETH)	kanamycin (KAN)	pyrazinamide (PZA)	rifampicin (RMP)	streptomycin (SM)	submission date
DRR034363	S	S	S	S	S	S	S												28-Apr-2017
DRR034366	S	S	S	S	S	S	S												28-Apr-2017
DRR034381	S	S	S	S	S	S	S												28-Apr-2017
DRR034395	S	S	S	S	S	S	S												28-Apr-2017
DRR034416	S	S	S	S	S	S	S												28-Apr-2017
DRR034422	S	S	S	S	S	S	S												28-Apr-2017
DRR034450	S	S	S	S	S	S	S												28-Apr-2017
DRR034455	S	S	S	S	S	S	S												28-Apr-2017
DRR034465	S	S	S	S	S	S	S												28-Apr-2017
DRR034470	S	S	S	S	S	S	S												28-Apr-2017
DRR034471	S	S	S	S	S	S	S												28-Apr-2017
DRR034476	S	S	S	S	S	S	S												28-Apr-2017
DRR034478	S	S	S	S	S	S	S												28-Apr-2017
DRR034482	S	S	S	S	S	S	S												28-Apr-2017
DRR034489	S	S	S	S	S	S	R											1	28-Apr-2017
DRR034493	S	S	S	S	S	S	S												28-Apr-2017
DRR130160	S	R	R	S	S	R	S			1			1		1		1		2019-03-14
DRR130203	S	S	R	R	R	R	R					2	2				1	1	2019-03-14
DRR157280	S	S	S	S	S	R	S												2018-11-07
DRR157281	S	S	S	R	S	S	S					1							2018-11-07

### Sheet: VNTR
Supplementary Table9: VNTR comparison of AAnc 5 with other Asian reported patterns from various studies
	Mokrousov (2008)		Japan-Tochigi Province, Mizukoshi et al. 2017. (in Silico VNTR)																					Korea, Kang et al. 2010											Yokoyama et al. 2010	Wada et al. 2012
CAST -VNTR	M10	M37	DRR034363	DRR034366	DRR034381	DRR034395	DRR034416	DRR034422	DRR034450	DRR034455	DRR034465	DRR034470	DRR034471	DRR034476	DRR034478	DRR034482	DRR034489	DRR034493	DRR130160	DRR130203	DRR157280	DRR157281		291	881	481	571	681	1931	1961	1461	201	781		"Ancestral"	ID381
In Silico VNTR
154(MIRU02)	2	2	2	2	2	2	2	2	2	2	2	2	2	3	2	2	2	2	2	2	2	2	*											154(MIRU02)
424(Mtub04)														3									NA	2	2	4	4	3	3	3	3	3	3	424(Mtub04)	3, 3, 3	4
577(ETRC)																							NA	4	4	4	4	4	4	4	4	4	4	577(ETRC)	4, 4, 4	4
580(MIRU04)	2	2	2		2	2			2	2		2	2	2	2	2	2		2	2			INVARIANT	2	2	2	2	2	2	2	1	2	2	580(MIRU04)	2, 2, 2	2	$
802(MIRU40)	3	3	3	3		3			3	3	3	3	3	3	3	3			3	2			*	3	3	3	3	2	2	2	2	2	2	802(MIRU40)	2, 2, 3	3	$
960(MIRU10)	3	3	3	3	3	3	3		3	3	3	3	3	3	3	3			3	3			INVARIANT	3	3	3	3	3	3	3	3	4	3	960(MIRU10)	3, 3, 3	3	$
1644(MIRU16)	3	3	3	3	3	3	3		3	3	3	3	3	3	3	3			3	3			INVARIANT	3	3	3	3	3	3	3	3	3	3	1644(MIRU16)	3, 3, 3	3	$
1955(Mtub21)						1			4	3		4	4	4	4			1	4	4			*	3	3	4	4	4	5	4	4	4	4	1955(Mtub21)	3, 3, 4	3	$
2059(MIRU20)			2	2	2	2	2	2	2	2	2	2	2		2	2	2		2	2			INVARIANT											2059(MIRU20)
2163b(QUB11b)			3	3	1	3	1	1	3	3	1	3	3	3	2	1	1		2	3		1	*	2	2	5	5	5	5	5	5	5	5	2163b(QUB11b)	5, 5, 6	3	$
2165(ETRA)				3	3		1	2				3				3							*	4	4	3	3	4	4	4	4	4	4	2165(ETRA)	4, 4, 4	4
2347(Mtub29)			4	4		4			4	4		4	4	4	4				4	4			INVARIANT											2347(Mtub29)
2401(Mtub30)			2	2	2	2	2	2	2	2	2	2	2	2	2	2	2	2	2	2	2	2	INVARIANT	4	4	4	4	4	4	4	4	4	4	2401(Mtub30)	4, 4, 4	2	$
2461(ETRB)			2	2	2	2	2	2	2	2	2	2	2	2	2	2	2	2	2	2	2	2	INVARIANT											2461(ETRB)
2531(MIRU23)	5	5	1	5	5	5	5	5	5	5	5	5	5	5	5	1	1		5	5			*											2531(MIRU23)
2687(MIRU24)	1	1	1	1	1	1	1	1	1	1	1	1	1	1	1	1	1	1	1	1	1	1	INVARIANT											2687(MIRU24)
2996(MIRU26)	3	2	3	3	2	3	2	2	3	3	2	3	3	3	3	2	2	1	3	3	1	1	*	3	3	7	7	7	7	8	7	7	7	2996(MIRU26)	7, 7, 7	6
3007(MIRU27)	3	3	3	3		3			3	3	3	3	3	3	3	3			3	3			INVARIANT											3007(MIRU27)
3171(Mtub34)			3	3	3	3	3	3	3	3	3	3	3	3	3	3			3	3			INVARIANT											3171(Mtub34)	3, 3, 3
3192(MIRU31)	6	5							2			2	5		3								*	5	5	5	5	4	5	4	4	4	4	3192(MIRU31)	4, 4, 5	5	$
3690(Mtub39)			3	3	3	3	3	3	3	3	3	3	2	3		3			3	3			*	3	3	3	3	3	3	3	3	3	3	3690(Mtub39)	3, 3, 5	3	$
4052(QuB26)																							NA	7	7	8	8	9	8	9	9	9	9	4052(QuB26)	6, 8, 9	7
4156(QuB4156)																							NA	2	2	3	3	4	4	4	4	5	4	4156(QuB4156)	4, 4, 4	4
4348(MIRU39)	3	3	3	3	3	3	3	3		3	3	3	3		3	3			3			2	INVARIANT											4348(MIRU39)
